# Spermidine suppresses glial inflammation and parkinsonian abnormalities in ATP13A2 deficiency

**DOI:** 10.64898/2026.05.23.26353575

**Authors:** Ana Cascalho, Aisha Sati, Hanne Dhondt, Nina Schoonvliet, Natalie Kaempf, Elena Coccia, Alexandra Mamalaki, Maria I. Behrens, Norbert Brüggemann, Markus Glatzel, Veerle Baekelandt, Christine Klein, Jan Eggermont, Patrik Verstreken, Joel Blanchard, Peter Vangheluwe

## Abstract

Pathogenic variants in *ATP13A2*, which encodes an endolysosomal polyamine exporter, cause Kufor-Rakeb syndrome and are associated with early-onset parkinsonism and related neurodegenerative disorders; however, the mechanisms by which ATP13A2 dysfunction drives disease remain incompletely defined. In *Atp13a2* knockout mice, we identified an early, transient reduction in brain polyamines that precedes overt gliosis and behavioural abnormalities. Pharmacological polyamine depletion exacerbates phenotypes, whereas oral supplementation of spermidine, but not spermine, rescues parkinsonian symptoms establishing metabolic polyamine deficiency as a pathogenic driver. Mechanistically, spermidine counteracts microglia lysosomal dysfunction in the brain and exerts mitochondrial antioxidant and anti-inflammatory effects in primary mouse microglia, thereby improving neuronal integrity. In the absence of Atp13a2, microglial spermidine import relies on the related polyamine transporter Atp13a3. Importantly, these findings translate to human systems, whereby spermidine attenuates inflammation in ATP13A2-deficient human differentiated microglia, while postmortem ATP13A2-deficient brain analysis confirms increased microglia reactivity. Spermidine also rescues motor deficits and dopaminergic neuron loss in ATP13A2-deficient Drosophila and other fly parkinsonism models. Together, these findings identify early polyamine dysregulation as a mechanistic contributor to ATP13A2-associated parkinsonism and nominate spermidine supplementation as a potential therapeutic strategy for ATP13A2-driven pathology and possibly a broader range of parkinsonian sub-types.
