## Supplementary Table 1_key resources table for "Spermidine suppresses glial inflammation and parkinsonian abnormalities in ATP13A2 deficiency"

### Sheet: A2 paper
RESOURCE TYPE	RESOURCE NAME	SOURCE	IDENTIFIER	NEW/REUSE	ADDITIONAL INFORMATION
Experimental model: Organism/strain	Sox2-cre expressing female mice		RRID:IMSR_JAX:008454	Reuse
Experimental model: Organism/strain	Atp13a2 Flox male mice		RRID:IMSR_JAX:028387	Reuse
Protocol	Atp13a2 genotyping	protocols.io	DOI: https://dx.doi.org/10.17504/protocols.io.5qpvo9jnxv4o/v1	New
Protocol	Polyamine modulation in drinking water	protocols.io	DOI: https://dx.doi.org/10.17504/protocols.io.rm7vzjmb2lx1/v1	New
Protocol	Polyamine modulation strategies through IP injections	protocols.io	DOI:https://dx.doi.org/10.17504/protocols.io.j8nlk8bw6l5r/v1	New
Protocol	Open field	protocols.io	DOI: https://dx.doi.org/10.17504/protocols.io.81wgbxmkylpk/v1	New
Protocol	Burried pellet test	protocols.io	DOI: https://dx.doi.org/10.17504/protocols.io.n92ldmon8l5b/v1	New
Protocol	GI function	protocols.io	DOI: https://dx.doi.org/10.17504/protocols.io.bp2l62k9rgqe/v1	New
Protocol	Pole test	protocols.io	DOI: https://dx.doi.org/10.17504/protocols.io.kxygx3rqzg8j/v1	New
Protocol	Limb clasping	protocols.io	DOI: https://dx.doi.org/10.17504/protocols.io.6qpvr31q3vmk/v1	New
Protocol	Facial vein blood collection	protocols.io	DOI: https://dx.doi.org/10.17504/protocols.io.q26g7pq98gwz/v1	New
Protocol	Brain tissue collection	protocols.io	DOI: https://dx.doi.org/10.17504/protocols.io.261gedq8ov47/v1	New
Protocol	Perfusion	protocols.io	DOI: https://dx.doi.org/10.17504/protocols.io.5jyl8p3qrg2w/v1	New
Protocol	Brain tissue agarose embedding for generating sagittal sections	protocols.io	DOI: https://dx.doi.org/10.17504/protocols.io.j8nlko72xv5r/v1	New
Protocol	Immunohistochemical (chromagen) staining	protocols.io	DOI: https://dx.doi.org/10.17504/protocols.io.14egn3pjpl5d/v1	New
Protocol	Immunofluorescent staining	protocols.io	DOI: https://dx.doi.org/10.17504/protocols.io.rm7vzxw24gx1/v1	New
Protocol	Metabolomics	protocols.io	DOI: https://dx.doi.org/10.17504/protocols.io.n2bvj1b1nvk5/v1	New
Protocol	Cerebrospinal fluid collection	protocols.io	DOI: https://dx.doi.org/10.17504/protocols.io.3byl4818zvo5/v1	New
Protocol	MSD cytokine analysis	protocols.io	DOI: https://dx.doi.org/10.17504/protocols.io.e6nvwnqyzvmk/v1	New
Protocol	Primary microglia and neuronal cultures, and co-cultures	protocols.io	DOI: https://dx.doi.org/10.17504/protocols.io.bp2l6eyprgqe/v1	New
Protocol	Magnetic cell sorting	protocols.io	DOI: https://dx.doi.org/10.17504/protocols.io.5qpvo1w19g4o/v1	New
Protocol	Drosophila fly startle negative geotaxis	protocols.io	DOI: https://dx.doi.org/10.17504/protocols.io.5jyl82637l2w/v1	Reuse
Protocol	Drosophila fly brain collection and immunofluorescent staining	protocols.io	DOI: https://dx.doi.org/10.17504/protocols.io.eq2lyweyevx9/v1	Reuse
Experimental model: iPSC	KOLF2.1 J (ATP13A2WT)		RRID:CVCL_B5P3	Reuse
Experimental model: iPSC	KOLF2.1J c1306 SNV/SNV		RRID: CVCL_F2AU	Reuse
Protocol	iPSC cultures	protocols.io	DOI:https://dx.doi.org/10.17504/protocols.io.eq2ly523pvx9/v1	Reuse
Protocol	Induced Microglia differentiation from iPSC	protocols.io	DOI: https://dx.doi.org/10.17504/protocols.io.e6nvwn2yzvmk/v1	New
Protocol	Fixation and Immunostaining protocol for 2D cultures	protocols.io	DOI: https://dx.doi.org/10.17504/protocols.io.eq2lyqmemvx9/v1	Reuse
Protocol	Polyamine Pathway Modulation in 2D Monoculture	protocols.io	DOI: https://dx.doi.org/10.17504/protocols.io.kqdg3mo8ql25/v1
Protocol	Cell Rox Green Live maging	protocols.io	DOI: https://dx.doi.org/10.17504/protocols.io.x54v9bo64l3e/v1	Reuse
Antibody	Biotinylated goat anti-rabbit IgG	Abcam	Cat# ab6720, RRID: AB_954902	Reuse	1:1000 IHC
Antibody/chemical	Streptavidin/HRP	Agilent	Cat# P0397	Reuse	1:1000 IHC
Antibody/chemical	Donkey anti-rabbit 488	Abcam	Cat# ab150073, RRID:AB_2636877	Reuse	1:500 IHC
Antibody	Rabbit anti GFAP	Agilent	Cat# Z0334, RRID:AB_10013382	Reuse	1:2000 IHC
Antibody	Goat anti Iba1	Abcam	Cat# ab5076, RRID:AB_2224402	Reuse	1:500 IHC
Antibody	Rabbit anti CD68	Abcam	Cat# ab125212, RRID:AB_10975465	Reuse	1:500 IHC
Antibody	Rabbit anti Iba1	FUJIFILM Wako Pure Chemical Corporation	Cat# 019-19741, RRID:AB_839504	Reuse	1:1000 ICC (primary cells)/1:300 ICC (iPSC)
Antibody	Mouse anti-CD68	Abcam	Cat# ab955, RRID:AB_307338	Reuse	1:300 ICC
Chemical	DAPI (Hoechst 33342)	Cayman Chemical	Ref# CAY13197	Reuse	1:200 IHC
Antibody	Chicken anti-MAP2	Abcam	Cat# ab5392, RRID:AB_2138153	Reuse	1:500 ICC
Chemical	MitoSox	Thermo Fisher Scientific	REF# M36008	Reuse	1 µm
Chemical	CellRox Green Reagent	Thermo Fisher Scientific	REF# C10444	Reuse
Antibody	Goat anti-rabbit 488	Thermo Fisher Scientific	Cat# R37116, RRID:AB_2556544	Reuse	1:500 ICC
Antibody	Mouse anti-GFAP	Agilent	Cat# M0761, RRID:AB_2109952	Reuse	1:200 IHC
Antibody	Rabbit anti-Iba-1	synaptic systems	Cat# 234 003, RRID:AB_10641962	Reuse	1:200 IHC
Antibody	Mouse anti human CD68	Agilent	Cat# GA60961-2, RRID:AB_2661840	Reuse	1:200 IHC
Antibody	Goat anti-chicken 488	Thermo Fisher Scientific	Cat# A32931TR, RRID:AB_2866499	Reuse	1:500 IHC
Chemical	MitoTempo	Sigma-Aldrich	REF# SML0737	Reuse	0.05 µM - 1µM
Antibody	Biotinylated rabbit anti-goat	Agilent	Cat# E0466, RRID:AB_3676677	Reuse	1:1000 IHC
Chemical	LPS serotype 0111:B4	Merck	REF# LPS25	Reuse	0.100 µg/ml
Antibody	Rabbit anti-TH	Millipore	Cat# AB152, RRID: AB_390204	Reuse	1:200 IHC
Antibody	Mouse anti-DLG	DSHB	Cat# 4F3 anti-discs large, RRID:AB_528203	Reuse	1:100 IHC
Antibody	Goat anti-rabbit 488	Life technologies	Cat# A-11034, RRID:AB_2576217	Reuse	1:500 IHC
Antibody	Goat anti-mouse 555	Molecular Probes	Cat# A-21424, RRID:AB_141780	Reuse	1:500 IHC
Antibody	Mouse anti-Galectin-3	Abcam	Cat# ab2785, RRID:AB_303298	Reuse	1:500 IHC
Antibody	Rat anti-Lamp1	Santa Cruz Biotechnology	Cat# sc-19992, RRID:AB_2134495	Reuse	1.500 IHC
Antibody	Goat anti mouse Alexa 546	Thermo Fisher Scientific	Cat# A-11003, RRID:AB_2534071	Reuse	1:500 IHC
Antibody	Goat anti rabbit Alexa 488	Thermo Fisher Scientific	Cat# A-11008, RRID:AB_143165	Reuse	1:500 IHC
Antibody	Goat anti rat Alexa 647	Thermo Fisher Scientific	Cat# A-21247, RRID:AB_141778	Reuse	1:500 IHC
Chemical	Spermine	Fisher Scientific	Cat#J63060	Reuse	0.05 mg/g/day
Chemical	Sperimidine	Acros organics	Cat#215100250	Reuse	0.1 mg/g/day
Chemical	N1, N11-Diethylnorspermine tetrahydrochloride	Torcis	Cat#0468	Reuse	0.06 mg/g/day
Chemical	OptiMEM	Gibco	Ca# 31985062	Reuse
Chemical, peptide, or recombinant protein	DharmaFECT transfection reagent	Horizon	Cat# T-2005-01	Reuse
Chemical, peptide, or recombinant protein	ON-TARGETplus SMARTpool siRNA	Horizon	Cat# L-051693-01-0010	Reuse
Chemical, peptide, or recombinant protein	DAB 3,3'diaminobenzidine tetrahydrodhloride	Sigma	D5905	Reuse
Chemical, peptide, or recombinant protein	RNeasy Micro Kit	Qiagen	REF# 74004	Reuse
Chemical, peptide, or recombinant protein	iScript cDNA Synthesis Kit	Biorad	REF# 1708891	Reuse
Chemical, peptide, or recombinant protein	PowerUp SYBR Green Master Mix for qPCR	Thermo Fisher Scientific	REF# A25742	Reuse	https://www.qiagen.com/us/products/discovery-and-translational-research/dna-rna-purification/rna-purification/total-rna/rneasy-kits?catno=74004
Software	Designed and analysis 2 (DA2)	Thermo Fisher Scientific	RRID:SCR_026962	Reuse	https://www.bio-rad.com/en-be/product/iscript-cdna-synthesis-kit?ID=M87EWZESH
Software	GraphPad Prism	GraphPad Prism	RRID: SCR_002798	Reuse	https://www.thermofisher.com/order/catalog/product/A25742?ef_id=CjwKCAiAkvDMBhBMEiwAnUA9BW2oh7BBPEpQtIWmvuapy-EBHkfHZHCgzW-0IRx7-iDHShXjPduF1RoCisgQAvD_BwE:G:s&s_kwcid=AL!3652!3!715381276552!p!!g!!powerup%20sybr%20green!21769236904!167819426869&cid=gsd_pcr_con_r01_co_cp1491_pjt9631_gsd00000_0se_gaw_bt_pur_&gad_source=1&gad_campaignid=21769236904&gbraid=0AAAAADxi_GS4JXGChTisYPP1CROYymZpu&gclid=Cjw…
Software/code	ANY-maze	ANY-maze	RRID:SCR_014289	Reuse
Software	ImageJ		RRID:SCR_003070	Reuse	https://imagej.net/
Software	Stereo Investigator		RRID:SCR_018948	Reuse	https://www.mbfbioscience.com/stereo-investigator
Software	Leica Application Suite 3.6		RRID:SCR_013673	Reuse	https://www.leica-microsystems.com/products/microscope-software/details/product/leica-las-x-ls/
Software	Imaris		RRID:SCR_007370	Reuse
Software	Xcalibur	Thermo Fisher Scientific	RRID:SCR_014593	Reuse
Software	Dionex UltiMate 3000 LC System	Thermo Fisher Scientific	RRID:SCR_019840	Reuse
Software	Hamamatsu NanoZoomer 2.0-HT	Hamamatsu Photonics	RRID:SCR_021658	Reuse
Software	Q Exactive Orbitrap mass spectrometer	Thermo Fisher Scientific	RRID:SCR_020425	Reuse
Software	Applied Biosystems QuantStudio 6 Pro Real Time PCR system	Thermo Fisher Scientific	RRID:SCR_028138	Reuse
dataset	Human RNASeq tissue expression data GTEX Portal (GTEX V11 Transcripts per Million (TPM) dataset	The GTEx Consortium atlas of genetic regulatory effects across human tissues	DOI: 10.1126/science.aaz1776	Reuse
dataset	Mouse RNASeq tissue expression data	MGI Portal (GXD dataset; https://www.informatics.jax.org/ )	DOI: 10.1093/nar/gkac972	Reuse
Dataset	Cleaned and raw tabular data used to generate and plot all figures in the manuscript	Zenodo	DOI: 10.5281/zenodo.19672835	New
